# Can process mapping and a multi-site Delphi of perioperative professionals inform our understanding of system-wide factors that may impact operative risk?

**DOI:** 10.1101/2022.04.21.22274014

**Authors:** DJ Stubbs, T Bashford, FJ Gilder, B Nourallah, A Ercole, N Levy, PJ Clarkson

## Abstract

**Objectives:** To examine whether the use of process mapping and a multidisciplinary Delphi can identify potential contributors to perioperative risk. We hypothesised that this approach may identify factors not represented in common perioperative risk tools and give insights of use to future research in this area.

**Design:** Multidisciplinary modified Delphi study

**Setting:** Two centres (one tertiary, one secondary) in the United Kingdom during 2020 amidst coronavirus pressures.

**Participants:** 91 stakeholders from 23 professional groups involved in the perioperative care of older patients. Key stakeholder groups were identified through the use of process mapping of local perioperative care pathways.

**Results:** Response rate ranged from 51% in round one to 19% in round three. After round one, free text suggestions from the panel were combined with variables identified from perioperative risk scores. This yielded a total of 410 variables that were voted on in subsequent rounds. Including new suggestions from round two, 468/519 (90%) of the statements presented to the panel reached a consensus decision by the end of round three. Identified risk factors included patient level factors (such as ethnicity and socio-economic status); and organisational or process factors related to the individual hospital (such as policies, staffing, and organisational culture). 66/160 (41%) of the new suggestions did not feature in systematic reviews of perioperative risk scores or key process indicators. No factor categorised as ‘organisational’ is currently present in any perioperative risk score.

**Conclusions:** Through process mapping and a modified Delphi we gained insights into additional factors that may contribute to perioperative risk. Many were absent from currently used risk stratification scores. These results enable an appreciation of the contextual limitations of currently used risk tools and could support future research into the generation of more holistic datasets for the development of perioperative risk assessment tools.

**Strengths and Weaknesses:**

- Novel use of process mapping to identify key perioperative stakeholders
- Multidisciplinary Delphi panel to gain breadth of perspective
- Performed across two sites
- Comprehensive results may be of use to other researchers designing perioperative research databases
- Results may be limited by low response rate in final round (although majority of consensus decisions made in round two)
