## supplementary spreadsheet file for "Can process mapping and a multi-site Delphi of perioperative professionals inform our understanding of system-wide factors that may impact operative risk?"

### Sheet: Details
Can process mapping and a multi-site Delphi of perioperative professionals inform our understanding of system-wide factors that may impact operative risk?
Stubbs DJ, Bashford T, Nourallah B, Gilder FJ, Ercole A, Levy N, Clarkson PJ
Supplementary Spreadsheet file
This file contains a complete record of all questions asked of the Delphi participants. Details of what is contained in each record can be seen in the description of column names below. Questions have been removed from the context they were presented to participants, therefore for complete
understanding of questions you should also refer to the Supplementary html file which contains an interactive viewer of the questionnaire structure
Column/Variable descriptions
Domain/Question Group	This provides details of where the question featured inside the Delphi questionnaire (for full details of structure see supplementary html file and main supplementary word document)
Consensus…	Indicates whether the variable reached the threshold for consensus inclusion or exclusion and, if so, in which round
Features in risk scores	Indicates whether variable featured in commonly used risk scores as identified from Moonesinghe et al 2013: https://pubs.asahq.org/anesthesiology/article/119/4/959/11583/Risk-Stratification-Tools-for-Predicting-Morbidity
Screened for risk scores	Indicates whether the variable was examined in papers describing the development of the above risk scores. All new suggestions were compared against these references
In SR of processes	Indicates whether the variable appears in a systematic review of structure and care process quality indicators from Chazapis et al 2018 https://doi.org/10.1016/j.bja.2017.10.001. All newly identified variables were mapped against the suggestions in this paper
New suggestion	Whether the variable was a new suggestion by the panel and, if so, in which round
N, median, IQR, min, max, comments	Number of responses, median and IQR of responses (on a 5 point likert scale) and free text comments across both rounds 2 and 3
Notes:	Certain variables that the panel voted on were definitions or cut-points of concepts that may or may not have featured in earlier rounds or been present in the risk scores. For instance 'BMI' was represented in risk scores but dichotomised cutpoints of 25/30/35 etc... did not

### Sheet: Delphi Variables
Name of variable	Domain	Question Group	Consensus (any round)?	Consensus Include (Round 2)	Consensus Include (Round 3)	Consensus Exclude (Round 2)	Consensus Exclude (Round 3)	Feature in Risk Scores?	Screened for Risk Scores?	In SR of processes	New suggestion from Round 1	New suggestion from Round 2	N(round2)	Median(round2)	IQR(round2)	Min(round2)	Max(round2)	N(round3)	Median(round3)	IQR(round3)	Min(round3)	Max(round3)
(Fast) AF	Patient	Comorbidities	1	0	1	0	0	0		0	0	1						19	5	0	4	5
Able to drive	Patient	Function	0	0	0	0	0	0		0	0	1						15	3	1	1	4
Able to use stairs	Patient	Function	1	0	1	0	0	0	1	0	0	1						19	4	0	2	5
Abnormal measurements	Patient	Comorbidities	1	1	0	0	0	0		0	0	0	28	4	1	3	5
Analgesic plan	Admission	Analgesic Plan	1	1	0	0	0	0		1	1	0	26	4	1	4	5
Access difficulties (e.g. steps)	Patient	Home Circumstances	1	1	0	0	0	0		0	1	0	26	4	0	3	5
Accomodation type	Patient	Home Circumstances	1	1	0	0	0	0		0	1	0	28	4	1	3	5
Activity	Patient	Function	1	1	0	0	0	0		0	1	0	27	5	1	4	5
Addison's Disease	Patient	Comorbidities	1	0	1	0	0	0		0	0	1						19	5	1	3	5
Multi modal analgesia	Admission	Analgesic Plan	1	1	0	0	0	0		1	1	0	24	5	1	3	5
Opioid deprescribing pre-discharge	Admission	Analgesic Plan	1	1	0	0	0	0		0	1	0	25	4	1	4	5
Opioid dose	Admission	Analgesic Plan	1	1	0	0	0	0		0	1	0	25	4	1	3	5
Adoption of Sick role	Patient	Beliefs & Behaviours	1	1	0	0	0	0		0	1	0	32	4.5	1	2	5	19	4	1	1	5
Age	Patient	Characteristics	1	1	0	0	0	1	1		0	0	31	5	1	2	5
Regional/epidural	Admission	Analgesic Plan	1	1	0	0	0	0	1	1	1	0	24	4	1	3	5
Albumin	Patient	Lab Results	1	1	0	0	0	1	1		0	0	25	4	0	2	5
ALT	Patient	Lab Results	1	1	0	0	0	1			0	0	21	4	1	2	4
Admission circumstances	Admission	Circumstances	1	1	0	0	0	1		0	0	0	27	4	1	1	5
Admission with Raised ICP	Admission	Circumstances	1	1	0	0	0	1		0	0	0	25	5	1	4	5
Chest injuries	Admission	Circumstances	1	1	0	0	0	0		0	1	0	24	5	1	3	5
CPR prior to admission	Admission	Circumstances	1	1	0	0	0	1		0	0	0	27	5	0	3	5
Delayed presentation	Admission	Circumstances	1	1	0	0	0	0		0	1	0	27	5	1	3	5
Angina	Patient	Comorbidities	1	1	0	0	0	1	1		0	0	29	5	1	3	5
Ankylosing Spondylitis	Patient	Comorbidities	0	0	0	0	0	0		0	0	1						19	4	1.5	3	5
Anticoagulants	Patient	Longterm medications	1	1	0	0	0	0		0	1	0	26	5	1	3	5
Disruption to a patient's routine	Admission	Circumstances	0	0	1	0	0	0		0	1	0	27	3	1	2	5	18	3.5	1	2	5
Antiplatelets	Patient	Longterm medications	1	0	1	0	0	0		0	0	1						19	4	1	4	5
Anxiety	Patient	Comorbidities	1	1	0	0	0	0		0	1	0	27	4	0	3	5
Any diagnosis of CCF	Patient	Comorbidities	1	1	0	0	0	1			0	0	26	4	1	2	5
Any diagnosis of PVD	Patient	Comorbidities	1	1	0	0	0	1			0	0	24	4	1	2	5
Any form of cancer	Patient	Comorbidities	0	0	0	0	0	0	1	0	0	1						19	4	1.5	2	5
Any recent acute illness	Patient	Comorbidities	1	1	0	0	0	1	1		0	0	29	5	1	2	5
Emergency (vs elective) admission	Admission	Circumstances	1	1	0	0	0	1	1	1	0	0	27	5	1	3	5
APTT	Patient	Lab Results	1	0	1	0	0	1			0	0	20	4	1.25	1	5	15	4	0.5	3	5
ASA score	Patient	Characteristics	1	1	0	0	0	1	1		0	0	25	4	1	2	5
Ascites	Patient	Comorbidities	1	1	0	0	0	1			0	0	27	5	1	4	5
AST	Patient	Lab Results	1	1	0	0	0	1	1		0	0	18	4	1	2	4
Asthma	Patient	Comorbidities	1	1	0	0	0	1			0	0	28	4	1	3	5
Availability of services	Organisation	Health Services Organisation	1	1	0	0	0	0		1	1	0	27	5	1	3	5
AVFS (Addenbrookes Vascular Frailty Score)	Patient	Frailty	0	0	0	0	0	0		0	0	1						5	4	1	3	5
Bathroom access	Patient	Home Circumstances	1	0	1	0	0	0		0	0	1						18	4	0	4	5
Bed Occupancy Rates	Organisation	Hospital Performance	1	1	0	0	0	0		0	1	0	27	5	1	4	5
Bedbound	Patient	Home Circumstances	1	1	0	0	0	0	1	0	1	0	27	5	0	4	5
Bedroom access	Patient	Home Circumstances	1	0	1	0	0	0		0	0	1						17	4	0	4	5
Beliefs & Behaviours	Patient	Beliefs & Behaviours	0	0	0	0	0	0		0	1	0	33	4	2	2	5	8	4	0.25	3	4
Bilirubin	Patient	Lab Results	1	1	0	0	0	1			0	0	21	4	1	3	5
Bipolar disorder	Patient	Comorbidities	1	1	0	0	0	0		0	1	0	26	4	1	3	5
Blood Product Refusal	Patient	Beliefs & Behaviours	1	0	1	0	0	0		0	1	0	31	4	2	1	5	19	4	1	1	5
Multiple injuries	Admission	Circumstances	1	1	0	0	0	0	1	0	1	0	24	5	0	3	5
BMI	Patient	Comorbidities	1	1	0	0	0	1	1		0	0	28	4	1	2	5
BMI25	Patient	Comorbidities	0	0	0	0	0	0		0	0	1						15	3	1.5	1	4
BMI30	Patient	Comorbidities	0	0	0	0	0	0		0	0	1						18	4	1.75	1	5
BMI35	Patient	Comorbidities	0	0	0	0	0	0		0	0	1						17	4	2	1	5
BMI40	Patient	Comorbidities	1	0	1	0	0	0		0	0	1						18	5	1	1	5
Body Shape	Patient	Comorbidities	0	0	0	0	0	0		0	0	1						17	4	2	2	5
Bone marrow failure	Patient	Comorbidities	1	0	1	0	0	0		0	0	1						19	4	1	3	5
Bone marrow suppression	Patient	Comorbidities	1	0	1	0	0	0		0	0	1						19	5	1	4	5
Brain tumour	Patient	Comorbidities	1	1	0	0	0	1	1		0	0	26	4	1	2	5
Bronchiectasis	Patient	Comorbidities	1	1	0	0	0	0		0	1	0	27	5	1	4	5
Neck of femur fracture	Admission	Circumstances	1	0	1	0	0	0		1	0	1						18	5	1	4	5
Sepsis or organ failure on admission	Admission	Circumstances	1	0	1	0	0	0	1	0	0	1						18	5	0	4	5
Can the house support single storey living?	Patient	Home Circumstances	1	0	1	0	0	0		0	1	0						17	4	1	4	5
Subdural haematoma	Admission	Circumstances	1	0	1	0	0	0		0	0	1						18	5	1	3	5
Cardiomegaly	Patient	Comorbidities	1	1	0	0	0	1	1		0	0	27	4	1	3	5
Cardiomyopathy	Patient	Comorbidities	1	1	0	0	0	1			0	0	28	5	1	4	5
Cardiovascular	Patient	Comorbidities	1	1	0	0	0	1			0	0	30	5	0	4	5
Trauma	Admission	Circumstances	1	1	0	0	0	0		0	0	0	25	5	1	3	5
Care Pathway Documents	Organisation	Policies and Procedures	1	1	0	0	0	0		1	1	0	25	4	1	2	5
CFS > 3	Patient	Frailty	1	0	1	0	0	0		0	1	0						13	3	2	1	4
CFS > 4	Patient	Frailty	1	0	1	0	0	0		0	1	0						13	4	1	2	5
CFS > 5	Patient	Frailty	1	0	1	0	0	0		0	1	0						13	5	1	4	5
BUPA Classification	Admission	Details of Surgery	0	0	0	0	0	1	1	0	1	0	7	3	1	2	5	6	3.5	1	3	5
Characteristics & Demographics	Patient	Characteristics	0	0	0	0	0	0		0	0	0	31	4	1.5	1	5	7	5	1	4	5
Chemotherapy	Patient	Chemotherapy	1	1	0	0	0	1			0	0	27	4	1	2	5
By Organ System	Admission	Details of Surgery	1	1	0	0	0	0		1	1	0	20	4	0.5	1	5
Cholesterol	Patient	Lab Results	0	0	0	0	0	1			0	0	23	3	0	2	4	17	3	0	1	4
Chronic Dysrhythmia	Patient	Comorbidities	1	1	0	0	0	1	1		0	0	28	4	1	3	5
Chronic open wound	Patient	Comorbidities	1	1	0	0	0	1	1		0	0	28	4	1	3	5
Cirrhosis	Patient	Lab Results	1	1	0	0	0	1	1		0	0	27	5	1	3	5
CK	Patient	Lab Results	0	0	0	0	0	1			0	0	22	3	1	1	5	17	3	1	3	5
Claudication	Patient	Comorbidities	1	0	1	0	0	0		0	0	1						19	5	0.5	3	5
Coagulopathy	Patient	Comorbidities	1	1	0	0	0	1			0	0	26	5	0.75	4	5
Cognitive Impairment	Patient	Comorbidities	1	1	0	0	0	1			0	0	28	5	1	3	5
Community Occupational therapy	Patient	Home Circumstances	1	0	1	0	0	0		0	0	1						18	4.5	1	4	5
Community Physiotherapy	Patient	Home Circumstances	1	0	1	0	0	0		0	0	1						18	5	1	4	5
Community/isolation	Patient	Home Circumstances	1	0	1	0	0	0		0	0	1						17	4	1	4	5
Comorbidities	Patient	Comorbidities	1	1	0	0	0	0			0	0	30	5	0	1	5
Congestive Cardiac Failure	Patient	Comorbidities	1	1	0	0	0	1	1		0	0	28	5	0.25	4	5
Dutch Surgical Society Score	Admission	Details of Surgery	0	0	0	0	0	1	1	0	0	0	3	3	1	3	5	4	3	0.25	3	4
Continent	Patient	Function	1	1	0	0	0	0	1	0	1	0	27	4	1	2	5
COPD	Patient	Comorbidities	1	1	0	0	0	1			0	0	28	5	1	4	5
COPD prevents ADLs	Patient	Comorbidities	1	1	0	0	0	0		0	0	0	27	5	0.5	4	5
Could pay for own care	Patient	Home Circumstances	0	0	0	0	0	0		0	1	0	27	3	1	1	5	19	3	0	1	4
Indication for surgery (pathology)	Admission	Details of Surgery	1	1	0	0	0	0		0	1	0	25	5	1	4	5
CVA	Patient	Comorbidities	1	1	0	0	0	1	1		0	0	29	5	1	2	5
Intraperitoneal, aortic, or intrathoracic operation	Admission	Details of Surgery	1	1	0	0	0	1	1	0	1	0	16	4	1	3	5
Deconditioning	Patient	Frailty	1	0	1	0	0	0		0	1	0	25	4	2	2	5	18	4	1	3	5
Decreased grip strength	Patient	Frailty	1	1	0	0	0	1			0	0	26	4	0.75	2	5
Length of Surgery	Admission	Details of Surgery	1	1	0	0	0	1	1	1	0	0	24	5	1	3	5
Defined by ADLs	Patient	Function	1	1	0	0	0	1	1		0	0	28	4	1	3	5
Need for stoma formation	Admission	Details of Surgery	1	1	0	0	0	0		1	1	0	22	4	0.75	2	5
Numbers of procedures performed	Admission	Details of Surgery	1	1	0	0	0	1	1	0	0	0	24	4	1	3	5
Orthopaedic v Non-Orthopaedic	Admission	Details of Surgery	0	0	0	0	0	0		0	1	0	21	3	1	1	5	18	3	1	2	5
Delayed Transfer of Care (DToC) Rates	Organisation	Hospital Performance	1	1	0	0	0	0		0	1	0	25	4	1	2	5
Peritoneal Soiling	Admission	Details of Surgery	1	1	0	0	0	1	1	0	0	0	21	5	1	3	5
Dental services	Patient	Home Circumstances	0	0	0	0	0	0		0	0	1						17	3	1	3	5
Dependency on staff	Patient	Beliefs & Behaviours	1	1	0			0		0	1	0	32	4	1	2	5
Depends on cancer site	Patient	Comorbidities	0	0	0	0	0	0		0	0	1						18	3	1	2	5
Depression	Patient	Comorbidities	1	1	0	0	0	0	1	0	1	0	27	4	0	3	5
Dermatomyositis	Patient	Comorbidities	0	0	1	0	0	0		0	0	1						12	4	1	3	5
Severity of Surgery	Admission	Details of Surgery	1	1	0	0	0	0		1	1	0	24	5	0	4	5
Diabetes	Patient	Comorbidities	1	1	0	0	0	1	1	1	0	0	29	5	1	4	5
Diabetes Control	Patient	Comorbidities	1	1	0	0	0	0		1	1	0	29	5	1	4	5
Diabetes Types	Patient	Comorbidities	1	1	0	0	0	0		1	1	0	28	4	1	2	5
Diagnosis of Dementia	Patient	Comorbidities	1	1	0	0	0	1	1		0	0	27	4	1	1	5
Dialysis	Patient	Comorbidities	1	1	0	0	0	1	1		0	0	27	5	0	4	5
Diet Controlled	Patient	Comorbidities	1	0	1	0	0	0		0	1	0	26	3	1	2	5	18	4	1	3	5
Digoxin	Patient	Comorbidities	1	1	0	0	0	1			0	0	24	4	1	3	5
Skin incision type (e.g. laparoscopic v laparotomy)	Admission	Details of Surgery	1	1	0	0	0	1	1	0	0	0	18	4	1	3	5
Surgery for Cancer	Admission	Details of Surgery	1	1	0	0	0	1		1	0	0	22	4.5	1	3	5
Distance to hospital	Patient	Home Circumstances	1	0	1	0	0	0		0	1	0	24	3	1	1	5	18	4	1	3	5
District nursing	Patient	Home Circumstances	1	0	1	0	0	0		0	0	1						18	4	1	4	5
Diuretics	Patient	Longterm medications	1	1	0	0	0	1			0	0	24	4	1	3	5
Surgical Speciality	Admission	Details of Surgery	1	0	1	0	0	0	1	1	0	1	24	4	2	2	5	17	4	1	3	5
DOACs (Direct Oral Anticoagulants)	Patient	Longterm medications	1	1	0	0	0	0		0	1	0	25	5	1	3	5
Drug availability (e.g. anticoagulant reversal agents)	Organisation	Policies and Procedures	1	1	0	0	0	0		1	1	0	24	4	1	4	5
Wound classification (e.g. clean/contaminated)	Admission	Details of Surgery	1	1	0	0	0	1	1	0	0	0	24	5	1	4	5
Delayed Transfer of Care	Admission	Discharge Planning	1	1	0	0	0	0		0	1	0	24	4	1	3	5
Discharge Planning	Admission	Discharge Planning	1	1	0	0	0	0		1	1	0	25	5	1	3	5
Needing care on discharge	Admission	Discharge Planning	1	1	0	0	0	0		1	1	0	25	4	1	3	5
Absence of a specific route of administration (e.g. oral)	Admission	Drug Management	1	1	0	0	0	0		1	1	0	20	4	0.25	3	5
Antiemetics & Parkinson's medications	Admission	Drug Management	1	1	0	0	0	0		1	1	0	19	4	1	3	5
Change in nutritional intake	Admission	Drug Management	1	0	1	0	0	0		1	1	0						15	4	0	3	5
ECG changes	Patient	Comorbidities	1	0	1	0	0	1	1		0	0	29	4	2	2	5	19	4	1	3	5
ED Admission wait times	Organisation	Hospital Performance	1	0	1	0	0	0		0	0	1						18	4.5	1	4	5
Edmonton > 10	Patient	Frailty	0	0	0	0	0	0		0	0	1						7	5	1	3	5
Electronic Frailty Index	Patient	Frailty	0	0	0	0	0	0		0	0	1						4	3.5	1.25	3	5
Cytochrome P450 inhibitors/inducers	Admission	Drug Management	1	0	1	0	0	0		1	0	1						16	4	1	4	5
Empathy	Organisation	Staffing	1	1	0	0	0	0		0	1	0	27	5	1	4	5
Encephalopathy	Patient	Comorbidities	1	0	1	0	0	0	1	0	0	1						17	5	0	2	5
Endocrine	Patient	Comorbidities	1	1	0	0	0	0		0	1	0	30	5	1	2	5
Engagement with advice/treatment	Patient	Beliefs & Behaviours	1	1	0	0	0	0		0	1	0	31	5	1	4	5
Enhanced recovery programs	Organisation	Policies and Procedures	1	1	0	0	0	0		1	1	0	26	4.5	1	4	5
Enthusiasm and engagement	Organisation	Staffing	1	0	1	0	0	0		0	0	1						18	5	1	4	5
Episodes of Hypoglycaemia	Patient	Comorbidities	1	0	1	0	0	0		0	0	1						19	5	1	4	5
Drug Bioavailability	Admission	Drug Management	1	1	0	0	0	0		1	1	0	22	4	0	3	5
Ethnicity	Patient	Characteristics	1	0	1	0	0	0	1	0	1	0	31	3	1	1	5	19	4	1	3	5
Exercise Tolerance	Patient	Comorbidities	1	0	1	0	0	0		0	0	1						19	4	1	3	5
Exhaustion	Patient	Frailty	1	1	0	0	0	1			0	0	27	4	1	2	5
Expertise in the care of older people	Organisation	Staffing	1	1	0	0	0	0		1	1	0	27	5	1	3	5
Facilities	Patient	Home Circumstances	1	1	0	0	0	0		0	1	0	27	4	0.5	2	5
Drug Errors	Admission	Drug Management	1	1	0	0	0	0		1	1	0	23	5	1	3	5
Family anxieties	Patient	Home Circumstances	1	1	0	0	0	0		1	1	0	27	4	1	3	5
Family encouragement	Patient	Home Circumstances	1	1	0	0	0	0		1	1	0	27	4	1	3	5
Family/Social Support	Patient	Home Circumstances	1	1	0	0	0	1	1		1	0	28	4	0	3	5
FEV1 < 50%	Patient	Comorbidities	1	1	0	0	0	1	1		0	0	19	5	1	3	5
Fitness	Patient	Function	1	1	0	0	0	0		0	1	0	27	4	1	2	5
Drug Interactions	Admission	Drug Management	1	1	0	0	0	0		1	1	0	23	4	1	3	5
Fluid intake (cups/day)	Patient	Comorbidities	1	1	0	0	0	1			0	0	26	4	1	2	5
Fragile skin	Patient	Comorbidities	1	1	0	0	0	0		1	1	0	27	4	2	2	5
Frailty	Patient	Frailty	1	1	0	0	0	1			0	0	28	5	0.25	4	5
Frailty score	Patient	Frailty	1	1	0	0	0	0		0	1	0	28	4.5	1	3	5
Frailty Syndrome: Delirium	Patient	Frailty	1	0	1	0	0	0		1	0	1	19	4	1	3	5
Frailty Syndrome: Falls	Patient	Frailty	1	0	1	0	0	0		1	0	1	19	5	1	4	5
Frailty Syndrome: Incontinence	Patient	Frailty	0	0	0	0	0	0	1	1	0	1	19	4	1.5	2	5
Frailty Syndromes	Patient	Frailty	1	1	0	0	0	0		0	1	0	26	4	0.75	3	5
Fruit/veg intake	Patient	Comorbidities	1	1	0	0	0	1			0	0	27	4	1	2	5
Function	Patient	Function	1	1	0	0	0	0		0	1	0	28	5	1	3	5
Gangrene	Patient	Comorbidities	1	1	0	0	0	1			0	0	26	5	0	3	5
Drug Management	Admission	Drug Management	1	1	0	0	0	0		1	1	0	27	4	1	1	5
Genetics	Patient	Characteristics	1	1	0	0	0	0		0	1	0	30	4	0.75	1	5
Geography	Patient	Home Circumstances	1	1	0	0	0	0		0	1	0	27	4	1	1	5
Drug Metabolism	Admission	Drug Management	1	1	0	0	0	0		1	1	0	22	4	1	3	5
Glucose	Patient	Lab Results	1	1	0	0	0	1	1		0	0	24	4	0.25	2	5
Gout	Patient	Comorbidities	0	0	0	0	0	0		0	0	1	15	3	0	2	5
GP availability	Patient	Home Circumstances	1	0	1	0	0	0		0	0	1						18	4	1	3	5
Had [Chemotherapy] within 30 days	Patient	Comorbidities	1	1	0	0	0	1			0	0	27	5	1	1	5
Had [Radiotherapy] within 90 days	Patient	Comorbidities	1	0	1	0	0	1			0	0	26	4	2	1	5	17	4	0	1	5
Haematocrit	Patient	Lab Results	1	1	0	0	0	1	1		0	0	22	4	1	2	5
Haemoglobin	Patient	Lab Results	1	1	0	0	0	1	1		0	0	25	5	1	4	5
Has Care Package	Patient	Function	1	1	0	0	0	0		0	1	0	28	4	1	3	5
Has utilities	Patient	Home Circumstances	1	1	0	0	0	0		0	1	0	27	4	1	3	5
Hazards at home	Patient	Home Circumstances	1	1	0	0	0	0		0	1	0	26	4	0.75	3	5
HbA1c	Patient	Comorbidities	1	1	0	0	0	0		1	1	1	26	4	1	3	5
Health Service Organisation	Organisation	Health Services Organisation	1	1	0	0	0	0		0	1	0	27	4	1	1	5
Hearing or visual loss	Patient	Characteristics	1	1	0	0	0	0		0	1	0	31	4	1	1	5
Hemi/paraplegia	Patient	Comorbidities	1	1	0	0	0	1	1		0	0	28	5	1	2	5
High fat ratio (>25%)	Patient	Comorbidities	0	0	1	0	0	0		0	0	1						13	4	1	2	5
Hip to waist ratio	Patient	Comorbidities	0	0	0	0	0	0		0	0	1						12	3	0.5	3	5
History of Myocardial Infarction	Patient	Comorbidities	1	1	0	0	0	1	1		0	0	28	4	1	2	5
HIV	Patient	Comorbidities	1	0	1	0	0	1	1		0	0	26	3	1	2	5	18	4	0.75	3	5
Hoarding (of items)	Patient	Home Circumstances	1	0	1	0	0	0		0	0	1	26	4	1.75	2	5	17	4	1	3	5
Home Circumstances	Patient	Home Circumstances	1	1	0	0	0	0		0	1	0	28	3.5	1	1	5
Home glucose variability	Patient	Comorbidities	1	0	1	0	0	0		1	0	1						19	4	1	3	5
Home NIPPV	Patient	Comorbidities	1	0	1	0	0	0		0	0	1						19	5	0	3	5
Hospital Performance & Strain	Organisation	Hospital Performance	0	0	0	0	0	0		0	1	0	27	4	1.5	1	5	3	4	0.5	4	5
Housebound	Patient	Function	1	1	0	0	0	0		0	1	0	27	5	1	3	5
Drug Reconcilliation	Admission	Drug Management	1	1	0	0	0	0		1	1	0	23	5	1	3	5
HTN (Hypertension)	Patient	Comorbidities	1	1	0	0	0	1			0	0	28	4	1	2	5
Hypoalbuminemia	Patient	Comorbidities	1	0	1	0	0	1	1		0	0						17	4	1	2	5
Inadvertent administration	Admission	Drug Management	1	1	0	0	0	0		1	1	0	23	4	1	2	5
Inadvertent omission	Admission	Drug Management	1	1	0	0	0	0		1	1	0	23	4	1	3	5
Immunosuppressants	Patient	Longterm medications	1	0	1	0	0	0		0	0	1						19	5	1	4	5
Immunosuppressed	Patient	Comorbidities	1	1	0	0	0	0	1	0	1	0	28	5	1	4	5
Impaired LV function	Patient	Comorbidities	1	1	0	0	0	1			0	0	26	4	1	3	5
Lack of an alternative medication	Admission	Drug Management	1	1	0	0	0	0		1	1	0	20	4	1	4	5
Lack of renal dose adjustment	Admission	Drug Management	1	1	0	0	0	0		1	1	0	20	4	1	4	5
Methotrexate interactions	Admission	Drug Management	1	0	1	0	0	0		1	0	1						16	5	1	3	5
Independence	Patient	Function	1	1	0	0	0	0		0	1	0	28	4	1	3	5
Independent decision maker	Patient	Home Circumstances	1	1	0	0	0	0		0	1	0	26	4	2	1	5
Independent with dressing	Patient	Function	1	1	0	0	0	0		0	1	0	27	4	1	3	5
Independent with eating	Patient	Function	1	1	0	0	0	0		0	1	0	26	4	1	2	5
Independent with Personal Hygiene	Patient	Function	1	1	0	0	0	0		0	1	0	27	4	1	2	5
Independent with transfers and walking	Patient	Function	1	1	0	0	0	0		0	1	0	27	5	1	3	5
Independent, Partially independent, Dependent	Patient	Function	1	0	1	0	0	0		0	1	0	28	4	2	1	5	19	4	1	1	5
Poor absorption	Admission	Drug Management	1	1	0	0	0	0		1	1	0	21	4	1	3	5
Stress factors	Admission	Drug Management	1	0	1	0	0	0		1	0	1						15	4	0.5	2	5
Insulin Dependent	Patient	Comorbidities	1	1	0	0	0	0	1	0	1	0	27	5	1	3	5
Intensive care occupancy	Organisation	Hospital Performance	1	0	1	0	0	0		0	0	1						18	5	1	3	5
Timing Errors	Admission	Drug Management	1	0	1	0	0	0		1	1	0	23	4	1.5	3	5	18	4	0.75	3	5
Timing of drug reconcilliation (e.g. by pharmacy)	Admission	Drug Management	1	1	0	0	0	0		1	1	0	21	4	1	3	5
When someone restarts their normal medications	Admission	Drug Management	1	1	0	0	0	0		1	1	0	23	4	1	3	5
Whether it is performed	Admission	Drug Management	1	1	0	0	0	0		1	1	0	22	4.5	1	3	5
Airway complication	Admission	Intraoperative	1	1	0	0	0	1		0	0	0	23	4	1	4	5
Anaesthetic Care	Admission	Intraoperative	1	1	0	0	0	0		1	1	0	25	5	1	3	5
Anaesthetic Seniority	Admission	Intraoperative	1	1	0	0	0	0		1	0	0	24	4.5	1	2	5
Details of Surgery	Admission	Intraoperative	1	1	0	0	0	0		0	0	0	24	4.5	1	4	5
Intraoperative	Admission	Intraoperative	1	1	0	0	0	0		1	1	0	27	4	1	1	5
Intraoperative Blood Loss	Admission	Intraoperative	1	1	0	0	0	1	1	1	1	0	24	5	1	3	5
Ischaemic Changes	Patient	Comorbidities	1	0	1	0	0	0		0	0	1						19	5	0	4	5
Lab Results	Patient	Lab Results	1	1	0	0	0	1			0	0	25	4	2	1	5
Intraoperative CO2 Control	Admission	Intraoperative	1	1	0	0	0	0		0	1	0	16	4.5	1	2	5
Lack of entertainment	Patient	Home Circumstances	1	0	1	0	0	0		0	0	1						16	4	1	2	5
Intraoperative Complications	Admission	Intraoperative	1	1	0	0	0	0		0	1	0	25	5	0	4	5
LBBB	Patient	Comorbidities	1	0	1	0	0	0		0	0	1						19	5	0	4	5
Intraoperative drug errors	Admission	Intraoperative	1	1	0	0	0	0		1	1	0	21	4	1	3	5
Liver disease	Patient	Comorbidities	1	1	0	0	0	1	1		0	0	30	5	0	3	5
Lives alone	Patient	Home Circumstances	1	1	0	0	0	0			0	0	27	4	0.5	2	5
Local Authority	Patient	Home Circumstances	0	0	0	0	0	0		0	1	0	25	3	2	1	5	17	3	1	3	5
Intraoperative Heart rate	Admission	Intraoperative	1	1	0	0	0	1	1	0	1	0	18	4	1	4	5
Long term effects	Patient	Comorbidities	1	0	1	0	0	0		0	0	1						18	4.5	1	2	5
Longterm Medications	Patient	Longterm medications	1	1	0	0	0	1			0	0	27	4	1	1	5
Loss of body fat	Patient	Comorbidities	1	1	0	0	0	0		0	1	0	28	4	1	2	5	0
Loss of muscle	Patient	Frailty	1	0	1	0	0	1			0	0	27	4	1	4	5
Low mood	Patient	Comorbidities	1	1	0	0	0	1	1		1	0	27	4	1	3	5
Lymphocytes	Patient	Lab Results	1	1	0	0	0	1			0	0	20	4	1	2	5
Malignancy	Patient	Comorbidities	1	1	0	0	0	1	1		0	0	29	5	0	4	5
Meals/day	Patient	Comorbidities	1	1	0	0	0	1	1		0	0	27	4	1	2	5
Medical cover	Organisation	Staffing	1	1	0	0	0	0		0	1	0	27	5	0	4	5
Medication compliance	Patient	Beliefs & Behaviours	1	1	0			0	1	0	1	0	32	5	1	3	5
Mental Health	Patient	Comorbidities	1	1	0	0	0	0		0	0	0	29	4	1	2	5
Mental health services	Patient	Home Circumstances	1	0	1	0	0	0		0	1	0						18	4	0	3	5
Metastatic cancer	Patient	Comorbidities	1	1	0	0	0	1	1		0	0	27	5	1	4	5
Intraoperative Hypotension	Admission	Intraoperative	1	1	0	0	0	0	1	0	1	0	20	5	1	4	5
Midarm circumference	Patient	Comorbidities	0	0	0	0	0	1	1		0	0	13	3	1	3	5	14	3	1	3	4
Midcalf circumference	Patient	Comorbidities	0	0	0	0	0	1	1		0	0	12	3	0	2	5	14	3	1	3	4
Mild Cognitive Impairment	Patient	Comorbidities	1	1	0	0	0	1			0	0	27	4	0.5	2	5
Mild SOB	Patient	Comorbidities	1	1	0	0	0	0		0	1	0	27	5	0	4	5	19	5	1	3	5
Mild/Mod SOB	Patient	Comorbidities	1	1	0	0	0	0		0	1	0	27	4	0	3	5	19	4	0	3	5
Moderate SOB	Patient	Comorbidities	1	1	0	0	0	0		0	1	0	27	4	1	2	5	19	3	0.5	2	4
More than 10lb	Patient	Comorbidities	1	1	0	0	0	1			0	0	25	4	1	2	5
Intraoperative Myocardial Infarction or CPR	Admission	Intraoperative	1	1	0	0	0	1		0	0	0	24	5	0	4	5
Intraoperative Physiological Control	Admission	Intraoperative	1	1	0	0	0	0		0	1	0	23	5	1	4	5
Night time operating	Admission	Intraoperative	1	1	0	0	0	0	1	1	1	0	23	5	1	3	5
ODP Seniority	Admission	Intraoperative	0	0	0	0	0	0		0	0	1						14	4	0.75	2	5
Operator Fatigue	Admission	Intraoperative	1	1	0	0	0	0		0	1	0	24	4	1	3	5
Multiple Sclerosis	Patient	Comorbidities	1	1	0	0	0	0		0	1	0	28	5	1	3	5
Myasthenia Gravis	Patient	Comorbidities	1	1	0	0	0	0		0	1	0	27	5	1	4	5
Out of Hours Operating	Admission	Intraoperative	1	1	0	0	0	0	1	1	0	0	24	5	1	3	5
n=1 (N of prescription medications)	Patient	Longterm medications	0	0	0	0	0	0		0	0	1						13	3	1	1	5
n=2 (N of prescription medications)	Patient	Longterm medications	0	0	0	0	0	0		0	0	1						15	3	1	1	5
n=3	Patient	Longterm medications	0	0	0	0	0	1			0	1						15	3	2	1	5
n=4 (N of prescription medications)	Patient	Longterm medications	1	0	1	0	0	0		0	0	1						15	4	1	2	5
n=5	Patient	Longterm medications	1	0	1	0	0	1			0	1						14	4	2	3	5
n=7 (N of prescription medications)	Patient	Longterm medications	1	0	1	0	0	0		0	0	1						14	5	1	3	5
Neck diameter	Patient	Comorbidities	0	0	0	0	0	0		0	0	1						13	3	1	2	5
Position on operating list	Admission	Intraoperative	1	0	1	0	0	0		1	0	1						18	4	0	3	5
Preoperative LOS	Admission	Intraoperative	1	1	0	0	0	1	1	1	0	0	24	4	1	2	5
Principal anaesthetic technique (e.g. GA v RA)	Admission	Intraoperative	1	1	0	0	0	1		1	0	0	25	5	1	3	5
Recovery nurse Seniority	Admission	Intraoperative	1	0	1	0	0	0		1	0	1						14	4	0	2	5
Neurological	Patient	Comorbidities	1	1	0	0	0	0		0	1	0	29	5	1	4	5
Scrub nurse Seniority	Admission	Intraoperative	1	0	1	0	0	0		0	0	1						13	4	1	2	4
Staff Seniority	Admission	Intraoperative	1	1	0	0	0	0		1	0	0	24	4	1	2	5
Non-independent (has decision maker)	Patient	Home Circumstances	1	1	0	0	0	0		0	1	0	25	4	1	2	5
Non-independent (no decision maker)	Patient	Home Circumstances	1	0	1	0	0	0		0	1	0	25	4	2	2	5	19	4	1	2	5
Non-insulin Dependent	Patient	Comorbidities	1	1	0	0	0	0		0	1	0	25	4	1	3	5
NSAIDs	Patient	Longterm medications	1	1	0	0	0	0		0	1	0	25	4	0	3	5
Nucleated RBC	Patient	Lab Results	0	0	0	0	0	1	1		0	0	18	3	1	2	4	15	3	1	3	5
Surgical Seniority	Admission	Intraoperative	1	1	0	0	0	1	1	1	0	0	24	5	1	2	5
Number of comorbidities	Patient	Comorbidities	1	1	0	0	0	0		0	1	0	30	5	1	3	5
Number of medications	Patient	Longterm medications	1	1	0	0	0	1	1		0	0	25	5	1	3	5
Number of outlying patients	Organisation	Hospital Performance	1	0	1	0	0	0		0	0	1						18	4	1	4	5
Number of patients cared for	Organisation	Health Services Organisation	1	1	0	0	0	0		0	1	0	24	4	1	1	5
Number of vacant posts	Organisation	Hospital Performance	1	1	0	0	0	0		0	1	0	25	4	1	3	5
Time-to-surgery	Admission	Intraoperative	1	1	0	0	0	1		1	0	0	23	4	1	2	5
Nursing cover	Organisation	Staffing	1	1	0	0	0	0		0	1	0	27	5	0	4	5
Nutrition	Patient	Comorbidities	1	1	0	0	0	1			1	0	30	5	1	4	5
NYHA III or IV	Patient	Comorbidities	1	1	0	0	0	1	1		1	0	22	5	0.75	3	5
Obese	Patient	Comorbidities	1	1	0	0	0	0		0	1	0	28	5	1	3	5
Occupational therapy cover	Organisation	Staffing	1	1	0	0	0	0		0	1	0	27	4	1	2	5
Urgency of surgery	Admission	Intraoperative	1	1	0	0	0	1	1	1	0	0	24	5	1	4	5
Oedema	Patient	Comorbidities	1	1	0	0	0	0	1	0	1	0	26	5	1	4	5
On chemotherapy	Patient	Comorbidities	1	1	0	0	0	1	1		1	0	26	4	1	4	5
On Home O2	Patient	Comorbidities	1	0	1	0	0	0		0	0	1						19	5	0	4	5
On Methotrexate	Patient	Comorbidities	1	0	1	0	0	0		0	0	1						19	5	1	4	5
On treatment (for diabetes)	Patient	Comorbidities	1	1	0	0	0	0		0	1	0	27	4	0.5	3	5
Weekend operating	Admission	Intraoperative	1	0	1	0	0	0		1	1	0	23	4	1.5	2	5	18	4	0	3	5
Delay in necessary review	Admission	Postoperative	1	1	0	0	0	0		1	1	0	23	4	1	1	5
Escalation plan made	Admission	Postoperative	1	1	0	0	0	0		0	1	0	26	4.5	1	3	5
Organisational culture	Organisation	Staffing	1	0	1	0	0	0		0	0	1						18	4.5	1	4	5
Inappropriate management	Admission	Postoperative	1	1	0	0	0	0		1	1	0	25	5	1	4	5
Orthopnea	Patient	Comorbidities	1	0	1	0	0	0		0	0	1	19	5	0.5	4	5
Osteoarthritis	Patient	Comorbidities	0	0	0	0	0	0		0	0	0						17	3	1	1	5
Osteoporosis	Patient	Comorbidities	0	0	0	0	0	0		0	0	0						17	3	1	1	5
Other	Patient	Comorbidities	1	1	0	0	0	0		0	1	0	27	4	1	3	5
Location and level of care	Admission	Postoperative	1	1	0	0	0	0		1	1	0	26	5	1	3	5
Overnight stay in ED	Organisation	Hospital Performance	1	0	1	0	0	0		0	0	1						18	5	1	4	5
Parkinson's Disease	Patient	Comorbidities	1	1	0	0	0	0		0	1	0	28	5	1	4	5
Patient Advocacy	Patient	Home Circumstances	1	1	0	0	0	0		0	1	0	27	4	0.5	2	5
Multidisciplinary working	Admission	Postoperative	1	1	0	0	0	0		1	1	0	25	5	1	3	5
Patient is a carer	Patient	Home Circumstances	1	1	0	0	0	0		0	1	0	27	4	1	2	5
Patient is a vulnerable adult	Patient	Home Circumstances	1	1	0	0	0	0		0	1	0	27	5	1	3	5
Patient motivation	Patient	Beliefs & Behaviours	1	1	0			0		0	1	0	31	5	1	4	5
Patient's confidence	Patient	Beliefs & Behaviours	1	1	0			0		0	1	0	31	4	1	2	5
Patient's view of their own health	Patient	Beliefs & Behaviours	1	1	0	0	0	0		0	1	0	30	4	1	2	5
Patient's wishes & worries	Patient	Beliefs & Behaviours	1	1	0	0	0	0		0	1	0	29	4	1	2	5
Performance Status	Patient	Function	1	1	0	0	0	0	1	0	1	0	24	5	1	3	5
Peripheral nerve injury	Patient	Comorbidities	1	1	0	0	0	1			0	0	28	4	1	2	5
Peripheral oedema	Patient	Comorbidities	1	1	0	0	0	1			0	0	27	4	1	2	5
Peripheral Vascular Disease	Patient	Comorbidities	1	1	0	0	0	1	1		0	0	28	4	1	3	5
Number of attachments	Admission	Postoperative	1	1	0	0	0	0		0	1	0	25	5	1	3	5
Pharmacy cover	Organisation	Staffing	1	1	0	0	0	0		0	1	0	27	4	1	3	5
Physiotherapy cover	Organisation	Staffing	1	1	0	0	0	0		0	1	0	27	5	1	4	5
Pituitary Failure	Patient	Comorbidities	1	0	1	0	0	0		0	0	1						19	5	1	3	5
Postoperative care (including analgesia & mobilisation)	Admission	Postoperative	1	1	0	0	0	0		1	1	0	26	5	1	3	5
Postoperative fluid management	Admission	Postoperative	1	1	0	0	0	0		1	1	0	25	4	1	3	5
Referrals & Reviews	Admission	Postoperative	1	1	0	0	0	0		0	1	0	25	5	1	3	5
Platelets	Patient	Lab Results	1	1	0	0	0	1			0	0	25	4	1	3	5
Policies and Procedures	Organisation	Policies and Procedures	1	1	0	0	0	0		1	1	0	27	4	1	1	5
Polymyalgia Rheumatica	Patient	Comorbidities	0	0	0	0	0	0		0	0	1						17	3	1	2	5
Polymyositis	Patient	Comorbidities	1	0	1	0	0	0		0	0	1						15	4	1	2	5
Time to medical review (e.g. for complication)	Admission	Postoperative	1	1	0	0	0	0		1	1	0	23	5	1	4	5
Poor appetite	Patient	Comorbidities	0	0	0	0	0	1			0	0	28	3	1	2	5
Poor Cough	Patient	Comorbidities	1	0	1	0	0	0		0	0	0	25	4	2	2	5	19	4	0	3	5
Poor diet	Patient	Comorbidities	1	1	0	0	0	1			0	0	26	4	1	2	5
Time to mobilisation	Admission	Postoperative	1	1	0	0	0	0		1	1	0	26	5	0	4	5
Time to occupational therapist review	Admission	Postoperative	1	1	0	0	0	0		0	1	0	23	4	0	3	5
Time to pharmacist review (e.g. for medicines reconcilliation)	Admission	Postoperative	1	1	0	0	0	0		0	1	0	23	4	0	3	5
Anastomotic Breakdown	Admission	Postoperative Complications	1	1	0	0	0	0		0	1	0	24	5	1	4	5
Blood Transfusion	Admission	Postoperative Complications	1	1	0	0	0	1	1	1	0	0	25	4	1	1	5
Cardiac Arrest	Admission	Postoperative Complications	1	1	0	0	0	1		0	0	0	25	5	0	4	5
Cardiovascular Complications	Admission	Postoperative Complications	1	1	0	0	0	1		0	0	0	25	5	1	3	5
Constipation	Admission	Postoperative Complications	1	1	0	0	0	0		1	1	0	24	4	1	1	5
Deep Vein Thrombosis	Admission	Postoperative Complications	1	1	0	0	0	1		1	0	0	25	5	1	1	5
Delirium	Admission	Postoperative Complications	1	1	0	0	0	1		1	0	0	26	4	1	3	5
Fall	Admission	Postoperative Complications	1	1	0	0	0	1		1	0	0	25	4	1	2	5
Flap Failure	Admission	Postoperative Complications	1	1	0	0	0	1		0	0	0	24	5	1	4	5
Gastrointestinal Complications	Admission	Postoperative Complications	1	1	0	0	0	0		1	1	0	25	4	1	3	5
GI Bleed	Admission	Postoperative Complications	1	1	0	0	0	1		0	0	0	24	5	1	4	5
Practice type	Organisation	Health Services Organisation	1	1	0	0	0	0		0	1	0	26	5	1	4	5
Pre-existing delirium	Patient	Comorbidities	1	1	0	0	0	0		1	1	0	22	4	1	1	5
Hypotension	Admission	Postoperative Complications	1	1	0	0	0	1	1	0	0	0	25	5	1	3	5
Ileus	Admission	Postoperative Complications	1	1	0	0	0	0		1	1	0	24	4	0	3	5
Infective Complications	Admission	Postoperative Complications	1	1	0	0	0	0		1	1	0	26	5	0	4	5
Myocardial Infarction	Admission	Postoperative Complications	1	1	0	0	0	1		0	0	0	25	5	0	4	5
Need for Postoperative Sedation	Admission	Postoperative Complications	0	0	0	0	0	0		1	1	0	25	4	2	2	5
New diagnosis of chronic conditions (e.g. Dementia)	Admission	Postoperative Complications	1	0	1	0	0	0		0	1	0	25	4	2	2	5	18	4	1	3	5
Poor Wound Healing	Admission	Postoperative Complications	1	1	0	0	0	0		0	1	0	25	4	1	2	5
Postoperative Acute Renal Failure	Admission	Postoperative Complications	1	1	0	0	0	1	1	0	0	0	25	5	1	3	5
Postoperative Complications	Admission	Postoperative Complications	1	1	0	0	0	0	1	0	1	0	27	4	1	1	5
Postoperative Deconditioning	Admission	Postoperative Complications	1	1	0	0	0	1		0	0	0	26	5	0.75	4	5
Postoperative Dysrhythmia	Admission	Postoperative Complications	1	0	1	0	0	0		0	1	0	25	4	2	2	5	18	4	1	3	5
Postoperative Pain	Admission	Postoperative Complications	1	1	0	0	0	0		0	1	0	26	4.5	1	3	5
Postoperative Pneumonia	Admission	Postoperative Complications	1	1	0	0	0	0		0	1	0	26	4	1	2	5
Postoperative Pulmonary Complications	Admission	Postoperative Complications	1	1	0	0	0	1		0	0	0	25	5	1	4	5
Postoperative sepsis	Admission	Postoperative Complications	1	1	0	0	0	0		0	1	0	25	5	1	4	5
Postoperative ventilation	Admission	Postoperative Complications	1	1	0	0	0	1		0	0	0	26	5	0	4	5
Pressure Sore	Admission	Postoperative Complications	1	1	0	0	0	0	1	0	1	0	25	5	1	2	5
Pulmonary Embolism	Admission	Postoperative Complications	1	1	0	0	0	1		0	0	0	25	5	0	4	5
Reoperation	Admission	Postoperative Complications	1	1	0	0	0	1	1	0	0	0	25	5	1	2	5
Surgical Site Infection	Admission	Postoperative Complications	1	1	0	0	0	0		1	1	0	26	5	0	4	5
Systemic Inflammatory Response Syndrome (SIRS)	Admission	Postoperative Complications	1	1	0	0	0	1	1	0	0	0	25	5	1	2	5
Unplanned ITU Admission	Admission	Postoperative Complications	1	1	0	0	0	1	1	0	0	0	25	5	0	4	5
Urinary Tract Infection	Admission	Postoperative Complications	1	1	0	0	0	1		0	0	0	26	4	1	1	5
An appropriate consent process	Admission	Preoperative	1	1	0	0	0	0		1	1	0	27	5	1	4	5
Appropriate preoperative ward	Admission	Preoperative	1	1	0	0	0	0		1	1	0	27	5	1	3	5
DNR status & Escalation plan	Admission	Preoperative	1	1	0	0	0	0		0	1	0	27	4	1	3	5
How long patients expect to stay in hospital	Admission	Preoperative	1	1	0	0	0	0		0	1	0	27	4	0.5	3	5
Multidisciplinary review	Admission	Preoperative	1	1	0	0	0	0		1	1	0	27	5	1	3	5
Multi-disciplinary working & communication	Admission	Preoperative	1	1	0	0	0	0		1	1	0	27	5	1	4	5
Patient Expectations	Admission	Preoperative	1	1	0	0	0	0		1	1	0	27	5	1	3	5
Presence of a telephone advice service	Organisation	Health Services Organisation	1	0	1	0	0	0		1	0	1						17	4	0	3	5
Plan for Drug management	Admission	Preoperative	1	1	0	0	0	0		1	1	0	27	4	1	4	5
Previous Cardiac Surgery	Patient	Comorbidities	1	1	0	0	0	1	1		0	0	28	4	1	2	5
Previous hospitalisation	Patient	Comorbidities	1	1	0	0	0	1			0	0	27	5	0.5	4	5
Previous ITU admission	Patient	Comorbidities	1	0	1	0	0	0		0	0	1						19	5	1	3	5
Previous PCI	Patient	Comorbidities	1	0	1	0	0	1	1		0	0	28	4	1.25	2	5	19	4	1	3	5
Previous surgery	Patient	Comorbidities	0	0	0	0	0	0		0	1	0	27	3	0	1	5	19	3	1	2	5
Primary Care Structure	Organisation	Health Services Organisation	1	1	0	0	0	0		0	1	0	27	4	1	2	5
Planning for care on discharge	Admission	Preoperative	1	1	0	0	0	0		1	1	0	26	4.5	1	4	5
PRISMA 7 >/= 3 (Program of Integration of Services for the maintenance of autonomy questionnaire)	Patient	Frailty	0	0	0	0	0	0		0	0	1						3	4	1	3	5
Procedures for minimising conflicts between teams	Organisation	Policies and Procedures	1	1	0	0	0	0		1	1	0	24	4	1	2	5
Procurement	Organisation	Policies and Procedures	1	0	1	0	0	0		0	0	1						16	4	0	3	5
Protein intake	Patient	Comorbidities	1	1	0	0	0	1			0	0	27	4	0	2	5
Proteinuria	Patient	Comorbidities	1	0	1	0	0	0		0	0	1						18	4	1	3	5
PT	Patient	Lab Results	1	1	0	0	0	1			0	0	24	4.5	1	3	5
Planning for the postoperative period	Admission	Preoperative	1	1	0	0	0	0		1	1	0	27	5	1	4	5
Q waves	Patient	Comorbidities	1	1	0	0	0	1	1		0	0	20	4	0.25	3	4
Quality of Life	Patient	Characteristics	1	1	0	0	0	0		0	1	0	31	4	1	1	5
Radiotherapy	Patient	Comorbidities	1	1	0	0	0	1			0	0	26	4	1	2	5
Raised creatinine	Patient	Comorbidities	1	1	0	0	0	1			0	0	26	4	1	3	5
Raised JVP	Patient	Comorbidities	1	1	0	0	0	1			0	0	22	4	1	3	5
Rate of decline	Patient	Frailty	1	1	0	0	0	1			0	0	27	5	1	3	5
Prehabilitation program	Admission	Preoperative	1	0	1	0	0	0		0	0	1						19	4	1	3	5
Preoperative Care	Admission	Preoperative	1	1	0	0	0	0		1	1	0	27	4	1	1	5
Preoperative Communication (patients, teams, families)	Admission	Preoperative	1	1	0	0	0	0		1	1	0	27	5	1	4	5
Renal	Patient	Comorbidities	1	1	0	0	0	1	1		0	0	30	5	1	3	5
Preoperative Fluid Balance	Admission	Preoperative	1	1	0	0	0	0		1	1	0	25	5	1	4	5
Requires mobility aids	Patient	Function	1	1	0	0	0	0		0	1	0	28	4	1	2	5
Respiratory	Patient	Comorbidities	1	1	0	0	0	1	1		0	0	30	5	0	4	5
Respiratory muscle weakness (e.g. Motor Neurone Disease)	Patient	Comorbidities	1	0	1	0	0	0		0	0	1						18	5	0	4	5
Respiratory Virus Rates	Organisation	Hospital Performance	1	1	0	0	0	0		0	1	0	26	4	1	2	5
Response to chemotherapy	Patient	Comorbidities	0	0	0	0	0	0		1	0	1						19	4	2	2	5
Rest pain	Patient	Comorbidities	1	1	0	0	0	1			0	0	26	5	1	3	5
Rest SOB	Patient	Comorbidities	1	1	0	0	0	0		0	1	0	27	5	0	5	5
Rheumatoid Arthritis	Patient	Comorbidities	1	0	1	0	0	0		1	0	1						18	4	1	3	5
Rheumatological	Patient	Comorbidities	1	1	0	0	0	1	1		0	0	26	4	0	3	5
Salt consumption	Patient	Comorbidities	1	1	0	0	0	1			0	0	27	4	1	2	5
Schizophrenia	Patient	Comorbidities	1	1	0	0	0	0		0	1	0	27	4	1	4	5
Scoliosis	Patient	Comorbidities	1	0	1	0	0	0		0	0	1						17	4	1	2	5
Preoperative Fluid Management	Admission	Preoperative	1	1	0	0	0	0		1	1	0	27	5	1	4	5
Season	Organisation	Hospital Performance	1	0	1	0	0	0		0	1	0	27	4	2	2	5	12	4	0	3	5
Self-reported malnourishment	Patient	Comorbidities	1	1	0	0	0	1			0	0	27	4	1	2	5
Preoperative IV Fluid Use	Admission	Preoperative	1	0	1	0	0	0		1	1	0	25	4	2	3	5	16	4	0.25	3	5
Seronegative spondyloarthropathy	Patient	Comorbidities	1	0	1	0	0	0		0	0	1						17	4	1	3	5
Severe Aortic Stenosis	Patient	Comorbidities	1	1	0	0	0	1	1		0	0	28	5	1	3	5
Preoperative Medical Care	Admission	Preoperative	1	1	0	0	0	1		1	0	0	27	5	1	4	5
Sex	Patient	Characteristics	0	0	0	0	0	1	1		0	0	30	3	0.75	1	5	18	3	1	1	5
Preoperative Planning	Admission	Preoperative	1	1	0	0	0	0		1	1	0	27	5	1	4	5
Shortness of breath	Patient	Comorbidities	1	1	0	0	0	0		0	1	0	27	5	1	3	5
Sjogrens syndrome	Patient	Comorbidities	1	0	1	0	0	0		0	0	1						16	3.5	1	1	5
Shared decision making process	Admission	Preoperative	1	1	0	0	0	0		1	1	0	27	5	1	3	5
Smoking history	Patient	Characteristics	1	1	0	0	0	1			0	0	28	5	1	3	5
Social care	Patient	Home Circumstances	1	0	1	0	0	0		0	0	1						18	4.5	1	4	5
Socioeconomics	Patient	Home Circumstances	1	1	0	0	0	0		0	1	0	25	4	1	1	5
Starvation (NBM) time	Admission	Preoperative	1	1	0	0	0	0		1	1	0	27	4	1	2	5
Specific service availability	Patient	Home Circumstances	1	1	0	0	0	0		1	1	0	25	4	0	1	5
Splenomegaly	Patient	Comorbidities	1	0	1	0	0	0		0	0	1						17	5	1	2	5
Therapy plans	Admission	Preoperative	1	1	0	0	0	0		0	1	0	27	5	1	4	5
Staff traits, skills, behaviours	Organisation	Staffing	1	1	0	0	0	0		1	1	0	27	5	0.5	4	5
Staffing	Organisation	Staffing	1	1	0	0	0	0		0	1	0	26	5	1	1	5
Staffing levels	Organisation	Staffing	1	1	0	0	0	0		0	1	0	27	5	0	4	5
Stairs/more than one storey with no lift	Patient	Home Circumstances	1	0	1	0	0	0		0	0	1						19	4	0.5	4	5
Starting weight	Patient	Comorbidities	1	0	1	0	0	1	1		0	1						19	4	0	2	5
Understand their role in recovery	Admission	Preoperative	1	0	1	0	0	0		1	0	1						17	5	1	3	5
Strenuous SOB	Patient	Comorbidities	1	0	0	0	1	0		0	1	0	23	3	2	2	5	14	2	1	2	4
Understanding of family expectations	Admission	Preoperative	1	1	0	0	0	0		1	1	0	27	5	1	3	5
Use of a Risk Tool	Admission	Preoperative	1	1	0	0	0	0		1	1	0	22	4	0	3	5
Substance misuse (incl. alcohol)	Patient	Comorbidities	1	1	0	0	0	0		1	1	0	27	4	1	4	5
Supplement requirement	Patient	Comorbidities	1	0	1	0	0	0		1	0	1						18	4	0.75	3	5
Surgery cancellation rates	Organisation	Hospital Performance	1	0	1	0	0	0		1	0	1						18	5	1	3	5
Use of the WHO Checklist	Admission	Preoperative	1	1	0	0	0	0		1	1	0	23	4	1	2	5
Able to follow commands preoperatively	Admission	Preoperative Physiology	1	1	0	0	0	0		0	1	0	26	4	1	3	5
Potassium	Admission	Preoperative Physiology	1	1	0	0	0	1	1	1	0	0	25	5	1	3	5
Preoperative acid base status (e.g. pH, bicarbonate)	Admission	Preoperative Physiology	1	1	0	0	0	1	1	0	1	0	26	5	1	3	5
Symptoms that limit eating	Patient	Comorbidities	1	1	0	0	0	1			0	0	27	4	0.5	2	5
Preoperative Acute Renal impairment	Admission	Preoperative Physiology	1	1	0	0	0	1	1	0	0	0	23	4	1	3	5
Systemic Lupus Erythematosus	Patient	Comorbidities	1	0	1	0	0	0		0	0	1						16	4	1	3	5
Systemic Sclerosis	Patient	Comorbidities	1	0	1	0	0	0		0	0	1						17	4	1	3	5
T wave inversion	Patient	Comorbidities	1	0	1	0	0	0		0	0	1						17	4	1	3	5
Taking GLP1 analogue	Patient	Comorbidities	0	0	0	0	0	0		0	0	1						15	4	1.5	2	5
Taking metformin	Patient	Comorbidities	1	0	1	0	0	0		0	0	1						18	4	0.75	2	5
Taking SGLT2	Patient	Comorbidities	1	0	1	0	0	0		0	0	1						15	4	1	3	5
Tertiary admission/transfer	Organisation	Health Services Organisation	1	0	1	0	0	0		0	0	1	26	4	2	3	5	17	4	0	3	5
Their General Health	Patient	Characteristics	1	1	0	0	0	0	1	0	0	0	29	5	1	3	5
Their GP Practice type (e.g. practice type)	Patient	Home Circumstances	1	1	0	0	0	0		0	1	0	25	4	1	1	5
Preoperative Creatinine	Admission	Preoperative Physiology	1	1	0	0	0	1	1	1	0	0	25	5	1	4	5
Thrombocytopenia	Patient	Lab Results	1	0	1	0	0	0		1	0	1						17	5	1	2	5
Preoperative CVS impairment	Admission	Preoperative Physiology	1	1	0	0	0	0		0	1	0	26	5	1	4	5
Preoperative Delirium	Admission	Preoperative Physiology	1	1	0	0	0	0		0	1	0	25	5	1	2	5
Preoperative Electrolytes	Admission	Preoperative Physiology	1	1	0	0	0	0		1	1	0	26	4	1	3	5
Preoperative GCS	Admission	Preoperative Physiology	1	1	0	0	0	1	1	1	0	0	26	5	1	4	5
Timed get up and go	Patient	Frailty	0	0	0	0	0	0		0	0	1						8	4	1.25	3	5
Timeframe (of weight loss)	Patient	Comorbidities	1	0	1	0	0	0		0	0	1						19	4	0.5	2	5
Preoperative Hypotension	Admission	Preoperative Physiology	1	1	0	0	0	1		0	0	0	24	4	0	2	5
Preoperative inotrope requirement	Admission	Preoperative Physiology	1	1	0	0	0	1		0	0	0	24	5	1	4	5
Preoperative Neurological impairment	Admission	Preoperative Physiology	1	1	0	0	0	0		1	1	0	26	4	1	3	5
Training levels	Organisation	Staffing	1	1	0	0	0	0		1	1	0	27	5	1	4	5
Transferrin	Patient	Lab Results	0	0	0	0	0	1			0	0	17	3	1	1	5	15	3	1	3	4
Transthyretin	Patient	Lab Results	0	0	0	0	0	1	1		0	0	13	3	0	1	4	11	3	0	2	3
Preoperative O2 Saturations	Admission	Preoperative Physiology	1	1	0	0	0	0	1	0	1	0	26	4.5	1	3	5
Triceps skinfold thickness	Patient	Comorbidities	0	0	0	0	0	1			0	0	11	4	1.5	3	5	12	3	1	3	4
Triglycerides	Patient	Lab Results	0	0	0	0	0	1			0	0	19	3	0	2	4	16	3	0	3	5
Type I v Type II	Patient	Comorbidities	1	0	1	0	0	0		0	1	0	26	4	2	2	5	19	4	1	3	5
Type of accomodation (e.g. flat)	Patient	Home Circumstances	1	1	0	0	0	0		0	1	0	27	4	1	2	5
Ulceration	Patient	Comorbidities	1	0	1	0	0	0		1	1	0						19	5	1	3	5
Preoperative PaCO2	Admission	Preoperative Physiology	1	1	0	0	0	0	1	0	1	0	25	5	1	3	5
Preoperative PaO2	Admission	Preoperative Physiology	1	1	0	0	0	1	1	0	0	0	25	5	1	3	5
Understanding of their condition	Patient	Beliefs & Behaviours	1	1	0	0	0	0		1	1	0						31	4	1	3	5
Understanding of their situation	Patient	Beliefs & Behaviours	1	0	1	0	0	0		1	0	1						19	4	1	3	5
Unintentional (weight loss)	Patient	Comorbidities	1	0	1	0	0	0		1	0	1						19	4	1	3	5
Preoperative Physiology	Admission	Preoperative Physiology	1	1	0	0	0	0		0	1	0	27	5	0	4	5
Preoperative pneumonia	Admission	Preoperative Physiology	1	1	0	0	0	1	1	0	0	0	26	4	1	2	5
Preoperative Renal impairment	Admission	Preoperative Physiology	1	1	0	0	0	0		0	1	0	26	5	1	4	5
Preoperative Respiratory Failure	Admission	Preoperative Physiology	1	1	0	0	0	0		0	1	0	26	5	1	4	5
Preoperative Temperature	Admission	Preoperative Physiology	1	1	0	0	0	1	1	1	0	0	25	4	1	3	5
Varices	Patient	Comorbidities	1	1	0	0	0	1	1		0	0	26	5	0	2	5
Vasculitis	Patient	Comorbidities	1	0	1	0	0	0		0	0	1						18	4	1	3	5
VC < 60%	Patient	Comorbidities	1	1	0	0	0	1	1		0	0	18	4.5	1	3	5
Visited in hospital	Patient	Home Circumstances	1	1	0	0	0	0		0	1	0	27	4	1	2	5
Ward moves/handovers	Admission	Postoperative	1	1	0	0	0	0		0	1	0	25	5	1	3	5
Warfarin	Patient	Longterm medications	1	1	0	0	0	1			0	0	25	5	1	3	5
WCC	Patient	Lab Results	1	1	0	0	0	1	1		0	0	25	4	1	3	5
Preoperative Urea	Admission	Preoperative Physiology	1	1	0	0	0	1	1	1	0	0	24	4	1	3	5
Weight	Patient	Comorbidities	1	1	0	0	0	0		0	1	0	16	4	0	3	5
Weight loss	Patient	Comorbidities	1	1	0	0	0	1	1		1	0	28	4	1	2	5
Preoperative Urine output	Admission	Preoperative Physiology	1	1	0	0	0	1	1	0	0	0	24	5	1	3	5
Preoperative ventilation	Admission	Preoperative Physiology	1	1	0	0	0	1	1	0	0	0	25	4	1	2	5
Sodium	Admission	Preoperative Physiology	1	1	0	0	0	1	1	1	0	0	26	5	1	4	5
